# RNA viromics of Southern California wastewater and detection of SARS-CoV-2 single nucleotide variants

**DOI:** 10.1101/2021.07.19.21260815

**Authors:** Jason A. Rothman, Theresa B. Loveless, Joseph Kapcia, Eric D. Adams, Joshua A. Steele, Amity G. Zimmer-Faust, Kylie Langlois, David Wanless, Madison Griffith, Lucy Mao, Jeffrey Chokry, John F. Griffith, Katrine L. Whiteson

**Affiliations:** Department of Molecular Biology and Biochemistry, University of California, Irvine, Irvine, CA, USA; Department of Biomedical Engineering, University of California, Irvine, Irvine, CA, USA; Southern California Coastal Water Research Project, Costa Mesa, CA, USA

## Abstract

Municipal wastewater provides an integrated sample of a diversity of human-associated microbes across a sewershed, including viruses. Wastewater-based epidemiology (WBE) is a promising strategy to detect pathogens and may serve as an early-warning system for disease outbreaks. Notably, WBE has garnered substantial interest during the COVID-19 pandemic to track disease burden through analyses of SARS-CoV-2 RNA. Throughout the COVID-19 outbreak, tracking SARS-CoV-2 in wastewater has been an important tool for understanding the spread of the virus. Unlike traditional sequencing of SARS-CoV-2 isolated from clinical samples, which adds testing burden to the healthcare system, in this study, metatranscriptomics was used to sequence virus directly from wastewater.

Here, we present a study in which we explored RNA viral diversity through sequencing 94 wastewater influent samples across seven treatment plants (WTPs), collected August 2020 – January 2021, representing approximately 16 million people in Southern California. Enriched viral libraries identified a wide diversity of RNA viruses that differed between WTPs and over time, with detected viruses including coronaviruses, influenza A, and noroviruses. Furthermore, single nucleotide variants (SNVs) of SARS-CoV-2 were identified in wastewater and we measured proportions of overall virus and SNVs across several months. We detected several SNVs that are markers for clinically-important SARS-CoV-2 variants, along with SNVs of unknown function, prevalence, or epidemiological consequence.

Our study shows the potential of WBE to detect viruses in wastewater and to track the diversity and spread of viral variants in urban and suburban locations, which may aid public health efforts to monitor disease outbreaks.

**Importance:** Wastewater based epidemiology (WBE) can detect pathogens across sewersheds, which represents the collective waste of human populations. As there is a wide diversity of RNA viruses in wastewater, monitoring the presence of these viruses is useful for public health, industry, and ecological studies. Specific to public health, WBE has proven valuable during the COVID-19 pandemic to track the spread of SARS-CoV-2 without adding burden to healthcare systems. In this study, we used metatranscriptomics and RT-ddPCR to assay RNA viruses across Southern California wastewater from August 2020 – January 2021, representing approximately 16 million people from Los Angeles, Orange, and San Diego counties. We found that SARS-CoV-2 quantification in wastewater correlates well with county-wide COVID-19 case data, and that we can detect SARS-CoV-2 single nucleotide variants through sequencing. Likewise, WTPs harbored different viromes, and we detected other human pathogens such as noroviruses and adenoviruses, furthering our understanding of wastewater viral ecology.
