## Supplemental file SF1 for "RNA viromics of Southern California wastewater and detection of SARS-CoV-2 single nucleotide variants"

Sample	Plant	Date	SARS_COV2_N1_per_100ml	County	Rolling_average	Reported_counts
HTP_8_11_2020	HTP	8/11/20	4690.4	Los Angeles	1473.285714	1386
SJ_8_12_2020	SJ	8/12/20	3734.34	Los Angeles	1431.714286	2121
HTP_8_18_2020	HTP	8/18/20	1804.66	Los Angeles	1253.857143	800
JWPCP_8_18_2020	JWPCP	8/18/20	2242.24	Los Angeles	1253.857143	800
SJ_8_19_2020	SJ	8/19/20	866.58	Los Angeles	1214.857143	1788
JWPCP_8_25_2020	JWPCP	8/25/20	563.42	Los Angeles	1126.857143	925
SJ_8_26_2020	SJ	8/26/20	7477.13	Los Angeles	1115	1538
HTP_9_1_2020	HTP	9/1/20	2322.32	Los Angeles	951.5714286	840
JWPCP_9_1_2020	JWPCP	9/1/20	494.78	Los Angeles	951.5714286	840
SJ_9_2_2020	SJ	9/2/20	3253.94	Los Angeles	918.1428571	1366
HTP_9_8_2020	HTP	9/8/20	1587.3	Los Angeles	800.8571429	413
JWPCP_9_8_2020	JWPCP	9/8/20	457.3537895	Los Angeles	800.8571429	413
HTP_9_15_2020	HTP	9/15/20	663.52	Los Angeles	925.5714286	426
JWPCP_9_15_2020	JWPCP	9/15/20	817.96	Los Angeles	925.5714286	426
SJ_9_16_2020	SJ	9/16/20	483.34	Los Angeles	937.7142857	1053
JWPCP_9_22_2020	JWPCP	9/22/20	1570.14	Los Angeles	988.5714286	699
SJ_9_23_2020	SJ	9/23/20	543.4	Los Angeles	990.5714286	1201
HTP_9_29_2020	HTP	9/29/20	1813.85762	Los Angeles	1024.428571	842
JWPCP_9_29_2020	JWPCP	9/29/20	1383.893258	Los Angeles	1024.428571	842
SJ_9_30_2020	SJ	9/30/20	21535.8	Los Angeles	1040.285714	1014
JWPCP_10_6_2020	JWPCP	10/6/20	777.92	Los Angeles	1092.857143	915
SJ_10_7_2020	SJ	10/7/20	783.64	Los Angeles	1125.857143	1444
HTP_10_13_2020	HTP	10/13/20	609.18	Los Angeles	1190.571429	755
JWPCP_10_13_2020	JWPCP	10/13/20	612.04	Los Angeles	1190.571429	755
SJ_10_14_2020	SJ	10/14/20	1249.82	Los Angeles	1180.142857	1202
HTP_10_20_2020	HTP	10/20/20	1538.502847	Los Angeles	1310.285714	608
JWPCP_10_20_2020	JWPCP	10/20/20	372.6966974	Los Angeles	1310.285714	608
SJ_10_21_2020	SJ	10/21/20	500.5	Los Angeles	1313.571429	369
HTP_10_27_2020	HTP	10/27/20	4461.6	Los Angeles	1334.428571	1477
JWPCP_10_27_2020	JWPCP	10/27/20	1347.06	Los Angeles	1334.428571	1477
SJ_10_28_2020	SJ	10/28/20	1301.3	Los Angeles	1384.428571	1288
HTP_11_3_2020	HTP	11/3/20	4490.2	Los Angeles	2111.142857	1192
JWPCP_11_3_2020	JWPCP	11/3/20	1209.78	Los Angeles	2111.142857	1192
SJ_11_4_2020	SJ	11/4/20	1807.52	Los Angeles	2187.428571	1644
JWPCP_11_10_2020	JWPCP	11/10/20	4254.07	Los Angeles	2856.142857	2199
SJ_11_11_2020	SJ	11/11/20	923.78	Los Angeles	3020.714286	1998
HTP_11_17_2020	HTP	11/17/20	8808.8	Los Angeles	4303.571429	2155
JWPCP_11_17_2020	JWPCP	11/17/20	3832.37	Los Angeles	4303.571429	2155
SJ_11_18_2020	SJ	11/18/20	2708.42	Los Angeles	4410.571429	3742
HTP_11_24_2020	HTP	11/24/20	10524.8	Los Angeles	4827	3634
HTP_12_1_2020	HTP	12/1/20	31460	Los Angeles	8969.428571	7064
HTP_12_4_2020	HTP	12/4/20	19190.6	Los Angeles	9834.714286	8359
HTP_12_15_2020	HTP	12/15/20	53196	Los Angeles	14521.28571	11590
HTP_12_22_2020	HTP	12/22/20	9094.8	Los Angeles	12312.71429	11802
HTP_12_29_2020	HTP	12/29/20	61490	Los Angeles	14541.57143	11208
HTP_1_3_2021	HTP	1/3/21	49478	Los Angeles	14069.14286	276
OC_8_12_2020	OC	8/12/20	3174.6	Orange	221	371
OC_8_19_2020	OC	8/19/20	9266.4	Orange	195.4285714	279
OC_8_26_2020	OC	8/26/20	812.24	Orange	172.2857143	420
OC_9_2_2020	OC	9/2/20	1921.92	Orange	165.2857143	200
OC_9_16_2020	OC	9/16/20	843.7	Orange	170.2857143	120
OC_9_23_2020	OC	9/23/20	1052.48	Orange	200	130
OC_9_30_2020	OC	9/30/20	683.54	Orange	184.1428571	161
OC_10_7_2020	OC	10/7/20	903.76	Orange	194.1428571	129
OC_11_9_2020	OC	11/9/20	5634.2	Orange	491	301
OC_11_11_2020	OC	11/11/20	5415.81	Orange	576.7142857	332
OC_11_18_2020	OC	11/18/20	8508.57	Orange	1008.857143	624
OC_11_25_2020	OC	11/25/20	5834.4	Orange	1193.857143	1039
OC_12_14_2020	OC	12/14/20	47190	Orange	3147.571429	3834
OC_12_21_2020	OC	12/21/20	16793.28511	Orange	2892.857143	1664
PL_8_13_2020	PL	8/13/20	3317.6	San Diego	232.4285714	266
SB_8_13_2020	SB	8/13/20	7722	San Diego	232.4285714	266
NC_8_14_2020	NC	8/14/20	1043.97	San Diego	228.5714286	406
PL_8_27_2020	PL	8/27/20	574.86	San Diego	283.8571429	277
SB_8_27_2020	SB	8/27/20	8065.2	San Diego	283.8571429	277
PL_9_10_2020	PL	9/10/20	1209.78	San Diego	275.5714286	284
SB_9_10_2020	SB	9/10/20	3403.4	San Diego	275.5714286	284
PL_9_24_2020	PL	9/24/20	895.18	San Diego	272.8571429	171
SB_9_24_2020	SB	9/24/20	1447.16	San Diego	272.8571429	171
NC_9_25_2020	NC	9/25/20	657.8	San Diego	268.5714286	405
SB_10_8_2020	SB	10/8/20	1086.8	San Diego	305	291
NC_10_9_2020	NC	10/9/20	809.38	San Diego	302.4285714	357
PL_10_22_2020	PL	10/22/20	945.4587886	San Diego	344.5714286	235
SB_10_22_2020	SB	10/22/20	4232.8	San Diego	344.5714286	235
NC_10_23_2020	NC	10/23/20	1501.5	San Diego	355.4285714	430
PL_11_5_2020	PL	11/5/20	4804.8	San Diego	624	533
SB_11_5_2020	SB	11/5/20	8236.8	San Diego	624	533
NC_11_6_2020	NC	11/6/20	2237.52	San Diego	646	484
PL_11_29_2020	PL	11/29/20	1392.82	San Diego	1673.714286	1066
PL_11_30_2020	PL	11/30/20	2410.98	San Diego	1853.428571	959
PL_12_14_2020	PL	12/14/20	24109.8	San Diego	2867.285714	2206
PL_12_22_2020	PL	12/22/20	31460	San Diego	2559	2381
PL_12_28_2020	PL	12/28/20	19305	San Diego	3292.142857	1751
PL_1_3_2021	PL	1/3/21	39182	San Diego	3570.142857	3520
PL_1_4_2021	PL	1/4/21	15701.4	San Diego	3551.142857	3013
