## Supplemental file SF2 for "RNA viromics of Southern California wastewater and detection of SARS-CoV-2 single nucleotide variants"

Sample	coverage	breadth	nucl_diversity	coverage_median	coverage_std	coverage_SEM	breadth_minCov	breadth_expected	nucl_diversity_median	nucl_diversity_rarefied	nucl_diversity_rarefied_median	breadth_rarefied	conANI_reference	popANI_reference	SNS_count	SNV_count	divergent_site_count	consensus_divergent_sites	population_divergent_sites
HTP_12_29_2020	177.5848243	0.997993512	0.004470024	152	125.1711942	0.723859498	0.996990269	1	0	0.004213655	0	0.926228138	0.999396237	0.999798746	6	431	437	6	18
HTP_12_22_2020	77.22559609	0.974183192	0.006079018	68	52.6353521	0.304387921	0.963816339	1	0	0.006142306	0	0.665886366	0.999201971	0.999687728	9	371	380	9	23
HTP_01_03_2021	26.72230211	0.930675852	0.004540891	22	23.61501633	0.136564598	0.865030265	1	0	0.003864693	0	0.133264221	0.99891754	0.999613407	10	218	228	28	10
SJ_11_18_2020	9.927164499	0.882520148	0.003799188	9	8.268290297	0.047815158	0.708056048	0.999844005	0	0	0	0.001237334	0.998724791	0.99966939	7	119	126	7	27
HTP_9_15_2020	30.27662776	0.821088185	0.003407726	21	33.52500986	0.193873654	0.708490787	1	0	0.003329127	0	0.227903555	0.99853677	0.999339186	14	125	139	14	31
HTP_11_24_2020	16.59091061	0.750894559	0.004615287	13	17.76330629	0.102724417	0.666923051	0.999999566	0	0.004974602	0	0.060830017	0.998144712	0.999297999	14	119	133	37	14
SJ_11_4_2020	9.954118316	0.747282881	0.004116786	8	11.75044699	0.067952317	0.633648798	0.999847674	0	0.004095195	0	0.014613918	0.997730631	0.998891704	21	104	125	43	21
OC_12_14_2020	19.82817777	0.728722871	0.004165206	15	23.27730581	0.134611633	0.645587399	0.999999975	0	0.00481991	0	0.08196502	0.997099197	0.998186998	35	80	115	56	35
HTP_11_3_2020	8.776510718	0.691602849	0.003729048	7	9.909396967	0.057305606	0.595023911	0.999569111	0	0.003916667	0	0.00642076	0.997695723	0.998707357	23	72	95	41	23
SJ_10_28_2020	15.11644317	0.686218774	0.002228559	10	17.36064088	0.100395821	0.576196368	0.999998404	0	0.002913961	0	0.052937832	0.996807893	0.997910621	36	70	106	55	36
OC_12_21_2020	24.19994649	0.596395011	0.003381507	7	33.22099238	0.192115534	0.540079591	0.999999999	0	0.003972964	0	0.18108551	0.997151703	0.998513932	24	84	108	24	46
SJ_11_11_2020	3.196267933	0.579774605	0.003380777	2	3.979149682	0.023011247	0.308731565	0.940531266	0			0	0.997833622	0.999133449	8	33	41	8	20
HTP_12_04_2020	8.295354981	0.515165702	0.003532077	2	11.56021969	0.066852241	0.44092566	0.999341008	0	0.0049	0	0.007223356	0.99817975	0.998558969	19	47	66	24	19
SJ_10_14_2020	7.849914724	0.494599204	0.002072721	0	12.27785643	0.071002302	0.366886266	0.99902344	0	0.001567568	0	0.009898672	0.996627472	0.997903564	22	21	43	23	37
HTP_10_02_2020	3.613650804	0.387486205	0.001544132	0	5.884483384	0.034029708	0.300471525	0.958863261	0			0	0.997662771	0.997996661	18	13	31	21	18
SJ_8_26_2020	5.791124636	0.336220446	0.0023869	0	11.83235651	0.068425996	0.268100191	0.993985386	0	0.001831156	0	0.013309701	0.997255831	0.997380566	21	10	31	21	22
HTP_9_22_2020	0.668327593	0.328696117	0.001472389	0	1.256471368	0.007266119	0.019128516	0.445746582	0			0	1	1	0	1	1	0	0
SJ_10_07_2020	8.062368324	0.294084206	0.002265161	0	18.98646519	0.109797891	0.211350032	0.999190482	0	0.001646547	0	0.052302445	0.995727848	0.996360759	18	21	39	23	27
HTP_8_11_2020	3.809015818	0.291877069	0.001555171	0	8.308184327	0.048045864	0.217068522	0.965381289	0	0.001306667	0	0.001003244	0.997535049	0.997535049	14	5	19	16	16
SJ_8_12_2020	6.506738454	0.274821924	0.00139551	0	14.64003925	0.084662702	0.2165669	0.996802705	0	0.000904841	0	0.028324917	0.996294009	0.996757258	21	5	26	24	21
HTP_8_25_2020	10.26796642	0.272681671	0.002524991	0	21.98886709	0.127160649	0.235060027	0.999884543	0	0.002317317	0	0.085743905	0.996301039	0.997296913	19	26	45	26	19
HTP_8_18_2020	4.679530482	0.24977427	0.00101608	0	12.74288417	0.073691537	0.197170852	0.983949663	0	0.000900539	0	0.018626894	0.998303935	0.998303935	10	2	12	10	10
HTP_9_08_2020	8.998026954	0.240979166	0.00147312	0	21.34182107	0.12341881	0.218573387	0.999645661	0	0.002080231	0	0.06935759	0.997705018	0.998470012	10	8	18	15	10
HTP_9_01_2020	11.07069525	0.238705147	0.002442326	0	26.68940991	0.154343681	0.214660736	0.999943169	0	0.002159341	0	0.105608133	0.994235862	0.995793737	25	21	46	27	37
PL_12_22_2020	3.043072601	0.213523727	0.003577487	0	7.256441158	0.041963679	0.177942013	0.931917366	0	0	0	0.000133766	0.999624131	0.999624131	2	11	13	2	2
HTP_10_27_2020	3.205698425	0.196334816	0.001668392	0	8.434850283	0.048778367	0.155736883	0.941024414	0			0	0.998282156	0.998282156	5	7	12	8	8
PL_01_04_2021	2.638297161	0.176905327	0.004791643	0	7.560114393	0.043719808	0.131023643	0.902666922	0	0.001537255	0	0.003411029	0.995405819	0.996681981	13	17	30	13	18
OC_11_11_2020	2.166170618	0.164799518	0.002407295	0	5.742968227	0.033211332	0.139350567	0.852323123	0			0	0.997600192	0.997600192	10	5	15	10	10
SB_8_27_2020	5.783834398	0.159649533	0.002203903	0	17.45693265	0.100952672	0.143129452	0.993946543	0	0.003464078	0	0.048222586	0.996028037	0.997429907	11	10	21	11	17
HTP_10_13_2020	1.133665519	0.152058322	0.002104869	0	3.516276755	0.020334473	0.090258502	0.632498049	0			0	0.995553909	0.996665432	9	7	16	9	12
SJ_9_16_2020	5.704176838	0.1488145	0.001735589	0	17.14467392	0.099146893	0.129150921	0.993505426	0	0.001550232	0	0.050530047	0.996633868	0.996633868	13	7	20	13	13
HTP_9_29_2020	0.244022339	0.125840217	0.004776119	0	0.713811204	0.004127939	0.002240578	0.193838936	0			0	1	1	0	0	0	0	0
SJ_8_19_2020	2.087248771	0.124335351	0.002079258	0	7.488696334	0.043306801	0.095709461	0.841664751	0	0.019976923	0	0.003477912	0.997554158	0.997554158	7	5	12	7	7
PL_12_14_2020	1.884192222	0.124034378	0.002341396	0	6.225617813	0.036002473	0.100157175	0.81057114	0			0	0.998664441	0.998998331	3	4	7	4	3
SJ_10_21_2020	2.187205297	0.119820754	0.000997928	0	7.750265558	0.044819444	0.099688994	0.855040702	0	0.003925234	0	0.003578236	0.99832271	0.99832271	5	1	6	5	5
PL_01_03_2021	1.50777514	0.118081798	0.002501544	0	4.785321915	0.027673306	0.101227302	0.735883622	0			0	0.997687479	0.997687479	7	1	8	7	7
SB_9_10_2020	1.517606929	0.111560713	0.001574927	0	5.8064816	0.033578627	0.07738354	0.738166617	0	0.042900003	0	0.000267532	0.998703544	0.998703544	3	4	7	3	3
SB_11_5_2020	0.737584858	0.109086045	0.002532595	0	2.482226749	0.014354608	0.072701736	0.478625888	0			0	1	1	0	0	0	0	0
OC_11_4_2020	0.809550881	0.10875163	0.002044909	0	3.181289522	0.018397257	0.066515065	0.510726396	0			0	0.990950226	0.990950226	18	1	19	18	18
SJ_9_23_2020	1.506303715	0.097715948	0.002537952	0	5.316409157	0.03074456	0.081095542	0.735540241	0			0	0.997525773	0.997525773	6	0	6	6	6
HTP_10_20_2020	0.596695984	0.080393272	0.001611123	0	2.548648187	0.01473872	0.049526803	0.409557223	0			0	0.995273464	0.995948683	6	1	7	6	7
SB_10_22_2020	1.332040264	0.074440692	0.001554021	0	5.707937414	0.03300875	0.068621877	0.691548775	0			0	0.999025341	0.999025341	2	1	3	2	2
PL_12_28_2020	1.323512691	0.072969267	0.002557462	0	5.773345348	0.033387002	0.057318664	0.689217419	0			0	0.998249708	0.998249708	3	0	3	3	3
PL_11_29_2020	2.103300672	0.072835501	0.003217867	0	9.120190345	0.052741659	0.063973514	0.843893138	0	0.001005226	0	0.014078855	0.993204391	0.995295348	9	8	17	9	13
SB_8_13_2020	1.542086078	0.067919607	0.001414136	0	6.729009096	0.038913563	0.055546266	0.743765441	0			0	1	1	0	0	0	0	0
SB_9_24_2020	0.201585125	0.055211852	0.000954861	0	0.967084352	0.005592606	0.01738956	0.163057297	0			0	0.998076923	0.998076923	1	0	1	1	1
NC_8_28_2020	0.626091028	0.052904391	0.002247485	0	3.923891885	0.022691694	0.024211618	0.424685469	0	0	0	3.34E-05	0.998618785	1	0	3	3	0	1
SJ_9_09_2020	0.389593017	0.039628131	0.00033886	0	2.4660165	0.014260865	0.024980771	0.291078611	0			0	0.987951807	0.987951807	9	0	9	9	9
JWPCP_11_3_2020	1.69574959	0.036250543	0.004142851	0	15.82954797	0.091541578	0.033909641	0.776277065	0	0.001290608	0	0.006052904	0.999013807	0.999013807	1	5	6	1	1
OC_9_30_2020	0.692907066	0.031100558	0.001738713	0	4.575323388	0.026458893	0.023977527	0.457646317	0	0	0	6.69E-05	0.9958159	0.9958159	3	0	3	3	3
PL_11_30_2020	0.307561114	0.028692773	0.001335719	0	2.151754906	0.012443504	0.020064876	0.237822998	0			0	0.998333333	0.998333333	1	0	1	1	1
SJ_9_02_2020	0.182490051	0.023877203	0.002946124	0	1.577874642	0.009124779	0.013777882	0.148826008	0			0	0.990291262	0.990291262	4	0	4	4	4
NC_10_23_2020	0.194228004	0.01785774	0.001329434	0	1.540499032	0.008908638	0.015684045	0.157602535	0			0	0.993603412	0.993603412	3	0	3	3	3
OC_8_12_2020	3.627228037	0.017523325	0.002208736	0	30.73650424	0.177747849	0.016821055	0.959353492	0	0.00217485	0	0.016754172	0.996023857	0.996023857	2	0	2	2	2
JWPCP_11_17_2020	0.036384309	0.011570745	0.002057613	0	0.407534213	0.002356752	0.004514597	0.031616745	0			0	1	1	0	0	0	0	0
JW_10_20_2020	0.030532054	0.008661338	0.005981308	0	0.34913934	0.002019057	0.003578236	0.026599632	0			0	1	1	0	0	0	0	0
JWPCP_11_10_2020	0.145069057	0.00846069	0.00088701	0	1.90745567	0.011030732	0.005584724	0.120231062	0			0	1	1	0	0	0	0	0
OC_10_07_2020	0.129853192	0.008427248	0.000960672	0	1.561573091	0.009030508	0.008427248	0.108331069	0			0	1	1	0	0	0	0	0
SJ_9_30_2020	0.044778116	0.006888941	0	0	0.540845509	0.003127686	0.006788617	0.038767608	0			0	1	1	0	0	0	0	0
JWPCP_9_15_2020	0.031267766	0.006587968	0	0	0.474890872	0.002746273	0.003578236	0.02723178	0			0	1	1	0	0	0	0	0
PL_9_10_2020	0.009263285	0.004681805		0	0.135426867	0.000783168	0	0.008146119				0	0	0	0	0	0	0	0
JW_10_27_2020	0.085977996	0.003979534	0	0	1.378456436	0.007971553	0.003879209	0.07310832	0			0	1	1	0	0	0	0	0
SB_10_08_2020	0.01374444	0.003578236		0	0.230543315	0.001333222	0	0.012062992				0	0	0	0	0	0	0	0
OC_9_23_2020	0.200347791	0.003043173	0.003320545	0	3.627188519	0.020975871	0.003043173	0.162142382	0	0.001292308	0	0.003043173	0.967032967	0.967032967	3	0	3	3	3
JWPCP_9_01_2020	0.062803063	0.002574992	0.00199904	0	1.260637523	0.007290211	0.002474668	0.053945504	0			0	1	1	0	0	0	0	0
PL_11_5_2020	0.002274019	0.002274019		0	0.047632428	0.000275456	0	0.002005944				0	0	0	0	0	0	0	0
OC_9_03_2020	0.002006488	0.002006488		0	0.044748873	0.000258781	0	0.00177016				0	0	0	0	0	0	0	0
JWPCP_8_11_2020	0.005885697	0.001973046		0	0.132497422	0.000766227	0	0.005183589				0	0	0	0	0	0	0	0
