## Supplemental file SF4 for "RNA viromics of Southern California wastewater and detection of SARS-CoV-2 single nucleotide variants"

Sample	Plant	Collection_date	Enrichment	Read_length	Deduplicated_Reads	Human_Proportion	Viral_Reads	Virus_Proportion
HTP_10_02_2020	HTP	10.2.2020	Enriched	2x150	5762100	0.0078	69943	0.012138456
HTP_10_13_2020	HTP	10.13.2020	Enriched	2x150	5143924	0.0037	87736	0.01705624
HTP_10_20_2020	HTP	10.20.2020	Enriched	2x150	5200402	0.0063	64893	0.012478458
HTP_10_27_2020	HTP	10.27.2020	Enriched	2x150	4716038	0.0293	328792	0.069717844
HTP_8_11_2020	HTP	8.11.2020	Enriched	2x150	2814414	0.0275	116923	0.04154435
HTP_8_18_2020	HTP	8.18.2020	Enriched	2x150	5606090	0.0168	164407	0.0293265
HTP_8_25_2020	HTP	8.25.2020	Enriched	2x150	5267284	0.011	174935	0.033211613
HTP_9_01_2020	HTP	9.1.2020	Enriched	2x150	5107134	0.0077	256112	0.050147891
HTP_9_08_2020	HTP	9.8.2020	Enriched	2x150	4254736	0.008	227713	0.053519889
HTP_9_15_2020	HTP	9.15.2020	Enriched	2x150	4051874	0.0091	126794	0.031292681
JWPCP_10_20_2020	JWPCP	10.20.2020	Enriched	2x150	4543754	0.0987	146134	0.032161512
JWPCP_10_27_2020	JWPCP	10.27.2020	Enriched	2x150	5916976	0.0415	170621	0.028835845
JWPCP_10_06_2020	JWPCP	10.6.2020	Enriched	2x150	4727676	0.0172	4251	0.000899173
JWPCP_10_13_2020	JWPCP	10.13.2020	Enriched	2x150	4291848	0.096	5625	0.001310624
JWPCP_8_11_2020	JWPCP	8.11.2020	Enriched	2x150	3351666	0.0149	45672	0.013626656
JWPCP_8_18_2020	JWPCP	8.18.2020	Enriched	2x150	2913880	0.0035	15639	0.005367071
JWPCP_8_25_2020	JWPCP	8.25.2020	Enriched	2x150	2131882	0.0185	17186	0.008061422
JWPCP_9_01_2020	JWPCP	9.1.2020	Enriched	2x150	5114114	0.0051	18129	0.003544896
JWPCP_9_08_2020	JWPCP	9.8.2020	Enriched	2x150	5196900	0.0006	246186	0.047371702
JWPCP_9_15_2020	JWPCP	9.15.2020	Enriched	2x150	6382126	0.0012	46051	0.007215621
JWPCP_9_22_2020	JWPCP	9.22.2020	Enriched	2x150	3881582	0.0133	7905	0.002036541
NC_10_09_2020	NC	10.9.2020	Enriched	2x150	1498384	0.0366	66761	0.044555334
NC_10_23_2020	NC	10.23.2020	Enriched	2x150	5837686	0.005	453964	0.077764374
NC_8_14_2020	NC	8.14.2020	Enriched	2x150	5222760	0.0169	50696	0.009706745
NC_8_28_2020	NC	8.28.2020	Enriched	2x150	7276872	0.01	96649	0.013281668
NC_9_11_2020	NC	9.11.2020	Enriched	2x150	2984440	0.012	167476	0.05611639
OC_10_07_2020	OC	10.7.2020	Enriched	2x150	4312274	0.016	359550	0.083378283
OC_8_12_2020	OC	8.12.2020	Enriched	2x150	5205982	0.0129	54936	0.010552476
OC_8_19_2020	OC	8.19.2020	Enriched	2x150	2243196	0.0137	49569	0.022097489
OC_8_26_2020	OC	8.26.2020	Enriched	2x150	1757688	0.0088	15473	0.008803041
OC_9_02_2020	OC	9.2.2020	Enriched	2x150	5259974	0.0066	117245	0.022290034
OC_9_03_2020	OC	9.3.2020	Enriched	2x150	9526348	0.0075	95169	0.009990082
OC_9_16_2020	OC	9.16.2020	Enriched	2x150	3135320	0.0035	77206	0.0246246
OC_9_23_2020	OC	9.23.2020	Enriched	2x150	3326662	0.0087	30677	0.009221556
OC_9_30_2020	OC	9.30.2020	Enriched	2x150	2629190	0.0023	31812	0.012099544
PL_10_22_2020	PL	10.22.2020	Enriched	2x150	2094090	0.0104	8550	0.004082919
PL_8_13_2020	PL	8.13.2020	Enriched	2x150	3475736	0.0344	27341	0.007866248
PL_8_27_2020	PL	8.27.2020	Enriched	2x150	1925022	0.0086	17384	0.009030546
PL_9_10_2020	PL	9.10.2020	Enriched	2x150	4663282	0.0015	42677	0.009151709
PL_9_24_2020	PL	9.24.2020	Enriched	2x150	6346616	0.1763	13583	0.002140196
SB_10_22_2020	SB	10.22.2020	Enriched	2x150	4460402	0.0472	194665	0.043642927
SB_8_13_2020	SB	8.13.2020	Enriched	2x150	2678106	0.0183	188872	0.070524468
SB_8_27_2020	SB	8.27.2020	Enriched	2x150	5966376	0.036	484944	0.08127949
SB_9_10_2020	SB	9.10.2020	Enriched	2x150	3923840	0.0162	207299	0.052830645
SB_9_24_2020	SB	9.24.2020	Enriched	2x150	14392582	0.0011	99303	0.006899596
SJ_10_07_2020	SJ	10.7.2020	Enriched	2x150	8383932	0.0122	208152	0.024827491
SJ_10_14_2020	SJ	10.14.2020	Enriched	2x150	5601998	0.009	63904	0.011407359
SJ_10_21_2020	SJ	10.21.2020	Enriched	2x150	3733370	0.0037	103347	0.02768196
SJ_10_28_2020	SJ	10.28.2020	Enriched	2x150	7368502	0.0112	104549	0.014188637
SJ_8_12_2020	SJ	8.12.2020	Enriched	2x150	6633932	0.0214	360704	0.05437258
SJ_8_19_2020	SJ	8.19.2020	Enriched	2x150	4615810	0.0047	152127	0.032957812
SJ_8_26_2020	SJ	8.26.2020	Enriched	2x150	5919056	0.009	242526	0.040973763
SJ_9_02_2020	SJ	9.2.2020	Enriched	2x150	5020530	0.0124	119572	0.023816609
SJ_9_09_2020	SJ	9.9.2020	Enriched	2x150	5350186	0.0142	109654	0.020495362
SJ_9_16_2020	SJ	9.16.2020	Enriched	2x150	6100728	0.0132	66619	0.010919844
SJ_9_30_2020	SJ	9.30.2020	Enriched	2x150	2450648	0.0143	53881	0.02198643
HTP_10_02_2020_INF_unenriched	HTP	10.2.2020	Unenriched	2x150	8635242	0.008	102470	0.011866489
HTP_10_13_2020_INF_unenriched	HTP	10.13.2020	Unenriched	2x150	4005800	0.0037	73579	0.018368116
HTP_10_20_2020_INF_unenriched	HTP	10.20.2020	Unenriched	2x150	8115554	0.0062	96842	0.011932888
HTP_10_27_2020_INF_unenriched	HTP	10.27.2020	Unenriched	2x150	7516882	0.0331	398080	0.052958128
HTP_8_11_2020_INF_unenriched	HTP	8.11.2020	Unenriched	2x150	5889742	0.0316	238114	0.040428596
HTP_8_18_2020_INF_unenriched	HTP	8.18.2020	Unenriched	2x150	5190294	0.0155	178249	0.034342756
HTP_8_25_2020_INF_unenriched	HTP	8.25.2020	Unenriched	2x150	6676830	0.0133	194925	0.029194243
HTP_9_01_2020_INF_unenriched	HTP	9.1.2020	Unenriched	2x150	6688620	0.0088	302988	0.04529903
HTP_9_08_2020_INF_unenriched	HTP	9.8.2020	Unenriched	2x150	6814734	0.0083	303478	0.044532626
HTP_9_15_2020_INF_unenriched	HTP	9.15.2020	Unenriched	2x150	6679680	0.0087	206271	0.030880372
JW_10_20_2020_INF_unenriched	JWPCP	10.20.2020	Unenriched	2x150	8261572	0.1087	178270	0.021578218
JW_10_27_2020_INF_unenriched	JWPCP	10.27.2020	Unenriched	2x150	4201708	0.0389	100350	0.023883145
JWPCP_10_06_2020_INF_unenriched	JWPCP	10.6.2020	Unenriched	2x150	6844006	0.012	3560	0.000520163
JWPCP_10_13_2020_INF_unenriched	JWPCP	10.13.2020	Unenriched	2x150	6017198	0.0708	4819	0.000800871
JWPCP_8_11_2020_INF_unenriched	JWPCP	8.11.2020	Unenriched	2x150	3460508	0.0168	48864	0.01412047
JWPCP_8_18_2020_INF_unenriched	JWPCP	8.18.2020	Unenriched	2x150	5725800	0.0039	14887	0.002599986
JWPCP_8_25_2020_INF_unenriched	JWPCP	8.25.2020	Unenriched	2x150	4942788	0.0292	15678	0.003171894
JWPCP_9_01_2020_INF_unenriched	JWPCP	9.1.2020	Unenriched	2x150	5763852	0.0026	11367	0.001972119
JWPCP_9_08_2020_INF_unenriched	JWPCP	9.8.2020	Unenriched	2x150	7742176	0.0006	230216	0.02973531
JWPCP_9_15_2020_INF_unenriched	JWPCP	9.15.2020	Unenriched	2x150	8275346	0.0011	57217	0.006914152
JWPCP_9_22_2020_INF_unenriched	JWPCP	9.22.2020	Unenriched	2x150	6624366	0.0112	8615	0.001300502
NC_10_09_2020_INF_unenriched	NC	10.9.2020	Unenriched	2x150	6783494	0.0469	145055	0.021383523
NC_10_23_2020_INF_unenriched	NC	10.23.2020	Unenriched	2x150	7773426	0.0046	621205	0.079913927
NC_8_14_2020_INF_unenriched	NC	8.14.2020	Unenriched	2x150	6466378	0.0201	52867	0.008175674
NC_8_28_2020_INF_unenriched	NC	8.28.2020	Unenriched	2x150	6685894	0.0103	114043	0.017057255
NC_9_11_2020_INF_unenriched	NC	9.11.2020	Unenriched	2x150	5555262	0.0047	178169	0.032072115
OC_10_07_2020_INF_unenriched	OC	10.7.2020	Unenriched	2x150	6751428	0.0165	278443	0.04124209
OC_8_12_2020_INF_unenriched	OC	8.12.2020	Unenriched	2x150	2096056	0.0063	14279	0.006812318
OC_8_19_2020_INF_unenriched	OC	8.19.2020	Unenriched	2x150	4783434	0.0172	47980	0.010030451
OC_8_26_2020_INF_unenriched	OC	8.26.2020	Unenriched	2x150	4932554	0.0136	15643	0.003171379
OC_9_02_2020_INF_unenriched	OC	9.2.2020	Unenriched	2x150	7066420	0.0071	106940	0.015133547
OC_9_03_2020_INF_unenriched	OC	9.3.2020	Unenriched	2x150	9456762	0.0065	80239	0.008484828
OC_9_16_2020_INF_unenriched	OC	9.16.2020	Unenriched	2x150	2619010	0.0032	35675	0.013621559
OC_9_23_2020_INF_unenriched	OC	9.23.2020	Unenriched	2x150	6520448	0.0079	24030	0.00368533
OC_9_30_2020_INF_unenriched	OC	9.30.2020	Unenriched	2x150	5474012	0.0024	28700	0.005242955
PL_10_22_2020_INF_unenriched	PL	10.22.2020	Unenriched	2x150	5592228	0.0164	10347	0.001850246
PL_8_13_2020_INF_unenriched	PL	8.13.2020	Unenriched	2x150	5684190	0.0279	15687	0.00275976
PL_8_27_2020_INF_unenriched	PL	8.27.2020	Unenriched	2x150	5091388	0.0113	12338	0.002423308
PL_9_10_2020_INF_unenriched	PL	9.10.2020	Unenriched	2x150	8035826	0.0015	69436	0.008640804
PL_9_24_2020_INF_unenriched	PL	9.24.2020	Unenriched	2x150	5806838	0.0776	6900	0.001188254
SB_10_22_2020_INF_unenriched	SB	10.22.2020	Unenriched	2x150	5950680	0.0679	204379	0.034345487
SB_8_13_2020_INF_unenriched	SB	8.13.2020	Unenriched	2x150	5332926	0.0263	192288	0.036056754
SB_8_27_2020_INF_unenriched	SB	8.27.2020	Unenriched	2x150	6018272	0.0503	286859	0.047664678
SB_9_10_2020_INF_unenriched	SB	9.10.2020	Unenriched	2x150	5155948	0.017	303244	0.058814402
SB_9_24_2020_INF_unenriched	SB	9.24.2020	Unenriched	2x150	12721600	0.0011	118708	0.009331216
SJ_10_07_2020_INF_unenriched	SJ	10.7.2020	Unenriched	2x150	8385784	0.0141	169324	0.020191791
SJ_10_14_2020_INF_unenriched	SJ	10.14.2020	Unenriched	2x150	10037188	0.0106	89193	0.008886254
SJ_10_21_2020_INF_unenriched	SJ	10.21.2020	Unenriched	2x150	7986256	0.0028	111102	0.01391165
SJ_10_28_2020_INF_unenriched	SJ	10.28.2020	Unenriched	2x150	8206080	0.0122	116753	0.014227621
SJ_8_12_2020_INF_unenriched	SJ	8.12.2020	Unenriched	2x150	5786294	0.0189	303991	0.05253639
SJ_8_19_2020_INF_unenriched	SJ	8.19.2020	Unenriched	2x150	5566272	0.0052	116341	0.020901063
SJ_8_26_2020_INF_unenriched	SJ	8.26.2020	Unenriched	2x150	5569990	0.0097	311728	0.05596563
SJ_9_02_2020_INF_unenriched	SJ	9.2.2020	Unenriched	2x150	5700780	0.013	167173	0.029324584
SJ_9_09_2020_INF_unenriched	SJ	9.9.2020	Unenriched	2x150	5975768	0.0134	147851	0.024741757
SJ_9_16_2020_INF_unenriched	SJ	9.16.2020	Unenriched	2x150	6973552	0.0134	89001	0.01276265
SJ_9_30_2020_INF_unenriched	SJ	9.30.2020	Unenriched	2x150	5389400	0.0222	87511	0.016237615
HTP_01_03_2021_INF_unenriched	HTP	1.3.2021	Unenriched	2x100	11037594	0.0087	1393258	0.126228415
HTP_11_17_2020_INF_unenriched	HTP	11.17.2020	Unenriched	2x100	17005378	0.0945	1418957	0.083441662
HTP_11_24_2020_INF_unenriched	HTP	11.24.2020	Unenriched	2x100	13042360	0.0122	1211648	0.092900978
HTP_11_3_2020_INF_unenriched	HTP	11.3.2020	Unenriched	2x100	13763520	0.0096	1362348	0.098982528
HTP_12_01_2020_INF_unenriched	HTP	12.1.2020	Unenriched	2x100	13542826	0.0147	1675525	0.123720485
HTP_12_04_2020_INF_unenriched	HTP	12.4.2020	Unenriched	2x100	12129590	0.0535	894847	0.073773887
HTP_12_15_2020_INF_unenriched	HTP	12.15.2020	Unenriched	2x100	13831454	0.028	1003507	0.072552531
HTP_12_22_2020_INF_unenriched	HTP	12.22.2020	Unenriched	2x100	10704450	0.0262	693639	0.064799126
HTP_12_29_2020_INF_unenriched	HTP	12.29.2020	Unenriched	2x100	15396852	0.0133	1493234	0.096983072
HTP_9_22_2020_INF_unenriched	HTP	9.22.2020	Unenriched	2x100	14719134	0.0111	1570162	0.10667489
HTP_9_29_2020_INF_unenriched	HTP	9.29.2020	Unenriched	2x100	13546314	0.0049	1526436	0.112682756
JWPCP_11_10_2020_INF_unenriched	JWPCP	11.10.2020	Unenriched	2x100	9027806	0.0053	21922	0.002428275
JWPCP_11_17_2020_INF_unenriched	JWPCP	11.17.2020	Unenriched	2x100	12815952	0.1265	121274	0.009462738
JWPCP_11_3_2020_INF_unenriched	JWPCP	11.3.2020	Unenriched	2x100	10263488	0.0064	72529	0.007066701
JWPCP_9_29_2020_INF_unenriched	JWPCP	9.29.2020	Unenriched	2x100	7796028	0.0021	14397	0.00184671
NC_11_6_2020_INF_unenriched	NC	11.6.2020	Unenriched	2x100	12153780	0.0291	693990	0.057100754
NC_9_25_2020_INF_unenriched	NC	9.25.2020	Unenriched	2x100	8088694	0.005	83712	0.01034926
OC_11_11_2020_INF_unenriched	OC	11.11.2020	Unenriched	2x100	12180960	0.0096	1080587	0.088711152
OC_11_18_2020_INF_unenriched	OC	11.18.2020	Unenriched	2x100	11957514	0.0354	1060730	0.088708238
OC_11_25_2020_INF_unenriched	OC	11.25.2020	Unenriched	2x100	9734260	0.0827	1246172	0.128019182
OC_11_4_2020_INF_unenriched	OC	11.4.2020	Unenriched	2x100	8336018	0.0349	222925	0.026742385
OC_11_9_2020_INF_unenriched	OC	11.9.2020	Unenriched	2x100	10563522	0.0085	693699	0.065669291
OC_12_14_2020_INF_unenriched	OC	12.14.2020	Unenriched	2x100	10546976	0.0154	979776	0.09289639
OC_12_21_2020_INF_unenriched	OC	12.21.2020	Unenriched	2x100	10074564	0.0267	865070	0.085866743
PL_01_03_2021_INF_unenriched	PL	1.3.2021	Unenriched	2x100	9912424	0.0041	881930	0.088972183
PL_01_04_2021_INF_unenriched	PL	1.4.2021	Unenriched	2x100	9844168	0.0067	737687	0.07493645
PL_11_29_2020_INF_unenriched	PL	11.29.2020	Unenriched	2x100	11704898	0.0618	1279189	0.109286642
PL_11_30_2020_INF_unenriched	PL	11.30.2020	Unenriched	2x100	10463078	0.0559	1219403	0.11654343
PL_11_5_2020_INF_unenriched	PL	11.5.2020	Unenriched	2x100	7675926	0.0175	87555	0.011406441
PL_12_14_2020_INF_unenriched	PL	12.14.2020	Unenriched	2x100	10104186	0.0375	843072	0.083437894
PL_12_22_2020_INF_unenriched	PL	12.22.2020	Unenriched	2x100	9493284	0.0115	972739	0.102466017
PL_12_28_2020_INF_unenriched	PL	12.28.2020	Unenriched	2x100	10208964	0.2512	489158	0.047914558
SB_10_08_2020_INF_unenriched	SB	10.8.2020	Unenriched	2x100	11848768	0.0054	1599904	0.135027034
SB_11_5_2020_INF_unenriched	SB	11.5.2020	Unenriched	2x100	13090912	0.0854	1387457	0.105986275
SJ_11_11_2020_INF_unenriched	SJ	11.11.2020	Unenriched	2x100	12351058	0.0092	387635	0.031384761
SJ_11_18_2020_INF_unenriched	SJ	11.18.2020	Unenriched	2x100	14485688	0.0124	359644	0.02482754
SJ_11_4_2020_INF_unenriched	SJ	11.4.2020	Unenriched	2x100	11878374	0.0085	692990	0.058340477
SJ_9_23_2020_INF_unenriched	SJ	9.23.2020	Unenriched	2x100	11448214	0.0068	731155	0.063866294
HTP_01_03_2021	HTP	1.3.2021	Enriched	2x100	1530360	0.0068	239950	0.156793173
HTP_11_24_2020	HTP	11.24.2020	Enriched	2x100	2305860	0.0109	233140	0.101107613
HTP_11_3_2020	HTP	11.3.2020	Enriched	2x100	1730422	0.0089	201327	0.116345608
HTP_12_04_2020	HTP	12.4.2020	Enriched	2x100	1919656	0.0354	161973	0.084376055
HTP_12_22_2020	HTP	12.22.2020	Enriched	2x100	1669126	0.021	160512	0.096165298
HTP_12_29_2020	HTP	12.29.2020	Enriched	2x100	1899798	0.0119	238617	0.125601248
HTP_9_22_2020	HTP	9.22.2020	Enriched	2x100	2120506	0.0077	218424	0.103005603
HTP_9_29_2020	HTP	9.29.2020	Enriched	2x100	2365722	0.0035	238297	0.10072908
JWPCP_11_10_2020	JWPCP	11.10.2020	Enriched	2x100	1803998	0.0034	3773	0.002091466
JWPCP_11_17_2020	JWPCP	11.17.2020	Enriched	2x100	1711108	0.0828	10577	0.006181375
JWPCP_11_3_2020	JWPCP	11.3.2020	Enriched	2x100	2209870	0.0056	15436	0.006985026
JWPCP_9_29_2020	JWPCP	9.29.2020	Enriched	2x100	2063824	0.0013	2580	0.001250107
OC_11_11_2020	OC	11.11.2020	Enriched	2x100	2357232	0.0076	259834	0.110228437
OC_11_4_2020	OC	11.4.2020	Enriched	2x100	1831884	0.0262	70019	0.038222398
OC_12_14_2020	OC	12.14.2020	Enriched	2x100	1709860	0.0107	211925	0.123942896
OC_12_21_2020	OC	12.21.2020	Enriched	2x100	1654294	0.0191	198908	0.120237394
PL_01_03_2021	PL	1.3.2021	Enriched	2x100	1937304	0.0033	205044	0.105839868
PL_01_04_2021	PL	1.4.2021	Enriched	2x100	2364442	0.0052	204523	0.086499479
PL_11_29_2020	PL	11.29.2020	Enriched	2x100	2143530	0.0404	250687	0.116950544
PL_11_30_2020	PL	11.30.2020	Enriched	2x100	1507804	0.0328	195559	0.129697892
PL_11_5_2020	PL	11.5.2020	Enriched	2x100	1182078	0.0138	18499	0.01564956
PL_12_14_2020	PL	12.14.2020	Enriched	2x100	1988726	0.0296	182345	0.091689353
PL_12_22_2020	PL	12.22.2020	Enriched	2x100	1792856	0.0094	224067	0.124977689
PL_12_28_2020	PL	12.28.2020	Enriched	2x100	1798708	0.1911	112213	0.062385334
SB_10_08_2020	SB	10.8.2020	Enriched	2x100	1749532	0.0032	311506	0.178051045
SB_11_5_2020	SB	11.5.2020	Enriched	2x100	1785444	0.0535	233647	0.130862127
SJ_11_11_2020	SJ	11.11.2020	Enriched	2x100	2265232	0.0073	92921	0.041020522
SJ_11_18_2020	SJ	11.18.2020	Enriched	2x100	1945016	0.0094	41518	0.02134584
SJ_11_4_2020	SJ	11.4.2020	Enriched	2x100	2208454	0.0074	119136	0.05394543
SJ_9_23_2020	SJ	9.23.2020	Enriched	2x100	1650006	0.0055	125050	0.075787603
